# Emergence and evolution of *Plasmodium falciparum* histidine-rich protein 2 and 3 deletion mutant parasites in Ethiopia

**DOI:** 10.1101/2021.01.26.21250503

**Authors:** Sindew M. Feleke, Emily N. Reichert, Hussein Mohammed, Bokretsion G. Brhane, Kalkidan Mekete, Hassen Mamo, Beyene Petros, Hiwot Solomon, Ebba Abate, Chris Hennelly, Madeline Denton, Corinna Keeler, Nicholas J. Hathaway, Jonathan J. Juliano, Jeffrey A. Bailey, Eric Rogier, Jane Cunningham, Ozkan Aydemir, Jonathan B. Parr

**Author notes:** Co-first authors (Sindew M. Feleke, Emily N. Reichert). Co-senior authors (Jane Cunningham, Ozkan Aydemir, Jonathan B. Parr).

## Abstract

Malaria diagnostic testing in Africa is threatened by *Plasmodium falciparum* parasites lacking histidine-rich protein 2 (*pfhrp2*) and 3 (*pfhrp3*) genes. Among 12,572 subjects enrolled along Ethiopia’s borders with Eritrea, Sudan, and South Sudan and using multiple assays, we estimate HRP2-based rapid diagnostic tests would miss 9.7% (95% CI 8.5-11.1) of falciparum malaria cases due to *pfhrp2* deletion. Established and novel genomic tools reveal distinct subtelomeric deletion patterns, well-established *pfhrp3* deletions, and recent expansion of *pfhrp2* deletion. Current diagnostic strategies need to be urgently reconsidered in Ethiopia, and expanded surveillance is needed throughout the Horn of Africa.

---

*Plasmodium falciparum* strains that evade diagnosis by rapid diagnostic tests (RDTs) represent a major threat to malaria control and elimination efforts^1,2^. Malaria RDTs detect antigens produced by *Plasmodium* parasites, including *P. falciparum* histidine-rich protein 2 (HRP2), parasite lactate dehydrogenase (LDH), and aldolase. HRP2 has advantages over other biomarkers due to its abundance in the bloodstream, repetitive binding epitopes, and falciparum-specificity^3,4^. Most HRP2-based RDTs also exhibit some cross-reactivity to a closely related protein (HRP3). HRP2-based RDTs are currently the predominant malaria diagnostic test employed throughout sub-Saharan Africa^5–7^.

Deletion mutations involving the histidine-rich protein 2 and/or 3 (*pfhrp2/3*) genes allow parasite strains to escape HRP2-based RDT detection^8,9^. First described in clinical samples from Peru in 2010, these subtelomeric deletions on chromosomes 8 (*pfhrp2*) and 13 (*pfhrp3*) are frequently large (≥20kb), encompass multiple genes, and are difficult to study using existing methods^9–11^. Improved PCR and serological approaches can be used to increase confidence in deletion prevalence estimates^12–14^, but our understanding of the evolutionary history of *pfhrp2/3-*deleted *P. falciparum* is limited and largely informed by analysis of a small number of microsatellite markers^15–17^. Recent genomic analyses have begun to expand our understanding of *pfhrp2/3-*deleted *P. falciparum*^*18–20*^ but continue to be hindered by the challenges of assembling the highly repetitive and paralogous sequences of *P. falciparum*’s subtelomeres^21^. New tools are needed to support surveillance of *pfhrp2/3* deletions and to determine their true prevalence and the forces impacting their evolution and spread.

Increasing reports of these “diagnostic resistant” *pfhrp2/3-*deleted parasites in Africa in 2017-2018 prompted calls for urgent surveillance in affected regions, including countries in the Horn of Africa like Ethiopia^15,22–25^. Ethiopia is Africa’s second most populous country, and 68% of its population is at risk of malaria exposure^26^. *P. falciparum* infection accounts for the majority of malaria deaths^27^ and approximately 70% of all cases^26^. RDTs were first introduced in Ethiopia in 2004, and the country’s current test-treat-track strategy requires parasitological confirmation either by quality microscopy or RDT prior to antimalarial treatment^28^. *P. falciparum-Plasmodium vivax* (HRP2/Pv-specific-LDH) combination RDTs are the sole diagnostic test used in most settings. Over the last decade, Ethiopia has achieved remarkable progress in the fight against malaria through strong preventative and case management interventions, including engagement of volunteers to provide diagnostic services at a local level^28^. Reports of highly prevalent *pfhrp2/3-*deleted parasites in neighboring Eritrea suggest that these gains could be threatened^15,24^. Rapid assessment of the epidemiology of *pfhrp2/3* deletions in Ethiopia and surrounding regions is required to determine whether a change in malaria diagnostic testing policy is warranted.

Here, we describe the first prospective, multi-site study of *pfhrp2/3-*deleted *P. falciparum* in sub-Saharan Africa based on WHO’s *pfhrp2/3* deletion surveillance protocol^29^, released in 2018 to encourage a harmonized and representative approach to *pfhrp2/3* deletion surveillance and accurate reporting. Including sites spanning Ethiopia’s borders with Eritrea, Sudan, and South Sudan, we apply both established and novel genomic tools to determine the genetic epidemiology of *pfhrp2/3-*deleted *P. falciparum*, confirming deletions using multiple PCR assays^14^, an ultrasensitive bead-based immunoassay for antigen detection^13^, whole-genome sequencing (WGS)^30^, and/or molecular inversion probe (MIP) deep sequencing^31^. Using a MIP panel designed for high-throughput *pfhrp2/3* genotyping, we map and categorize deletion breakpoints and evaluate their flanking regions for evidence of recent evolutionary pressure favoring *pfhrp2/3-*deleted parasites in Ethiopia.
