## Supplementary File - PCR conditions for "Emergence and evolution of *Plasmodium falciparum* histidine-rich protein 2 and 3 deletion mutant parasites in Ethiopia"

### Sheet: PCR methods
	P. falciparum Beta tubulin (PfBTubulin)				P. falciparum-specific pfldh
Adapted from:	Primers: Price RN et al. Lancet 2004. 364:438-447.				Pickard AL et al. Antimicrob Agents Chemo 2003. 47(8):2418-2423.
	Flap: Afonina I et al. Biotechniques 2007. 770-774.
	Combined assay: Parr JB et al. Malar J 2018. 17:137.
Forward Primer (5'->3')	AATAAATCATAATGATGTGCGCAAGTGATCC				ACGATTTGGCTGGAGCAGAT
Reverse Primer (5'->3')	AATAAATCATAATCCTTTGTGGACATTCTTCCTC				TCTCTATTCCATTCTTTGTCACTCTTTC
Probe (5'->3')					FAM/ AGTAATAGTAACAGCTGGATTTACCAAGGCCCCA /TAMRA
Cycling conditions:	Temp	Duration	No. Cycles		Temp	Duration	No. Cycles
	50C	2 min	x1		50C	2 min	x1
	95C	10 min	x1		95C	10 min	x1
	95C	15 sec	x45		95C	15 sec	x40
	60C	1 min			60C	1 min
Reaction conditions:	SYBR Green MM				Roche FastStart Universal Probe Master (Rox)
	Fwd primer	200 nM			Fwd primer	200 nM
	Rev primer	200 nM			Rev primer	200 nM
					Probe	200 nM
	Template	2 µl			Template	2 µl
	Total volume	12 µl			Total volume	12 µl
	Pfhrp2 - exon 2				Pfhrp3 - exon 2 (single-step)
Adapted from:	Baker J et al. J Infect Dis 2005. 192:870-877.				Baker J et al. J Infect Dis 2005. 192:870-877.
Forward Primer (5'->3')	CAAAAGGACTTAATTTAAATAAGAG				AATGCAAAAGGACTTAATTC
Reverse Primer (5'->3')	AATAAATTTAATGGCGTAGGCA				TGGTGTAAGTGATGCGTAGT
Cycling conditions:	Temp	Duration	No. Cycles		Temp	Duration	No. Cycles
	94C	10 min	x1		94C	10 min	x1
	94C	50 sec	x45		94C	50 sec	x45
	55C	50 sec			55C	50 sec
	70C	60 sec			70C	60 sec
	72C	7 min	x1		72C	7 min	x1
Reaction conditions:	AmpliTaq Gold 360 Master Mix				AmpliTaq Gold 360 Master Mix
	Fwd primer	200 nM			Fwd primer	200 nM
	Rev primer	200 nM			Rev primer	200 nM
	Template	10 µl			Template	10 µl
	Total volume	25 µl			Total volume	25 µl
